# The Fecal Microbiome in Quiescent Crohn’s Disease with Persistent Gastrointestinal Symptoms Show Enrichment of Oral Microbes But Depletion of Butyrate and Indole Producers

**DOI:** 10.1101/2023.05.16.23290065

**Authors:** Jonathan Golob, Krishna Rao, Jeffrey Berinstein, William Chey, Chung Owyang, Nobuhiko Kamada, Peter Higgins, Vincent Young, Shrinivas Bishu, Allen Lee

## Abstract

**Background and Aims:** Even in the absence of inflammation, persistent symptoms in Crohn’s disease (CD) are prevalent and negatively impact quality of life. We aimed to determine whether quiescent CD patients with persistent symptoms (**qCD+symptoms**) have changes in microbial structure and functional potential compared to those without symptoms (**qCD-symptoms**).

**Methods:** We performed a prospective multi-center observational study nested within the SPARC IBD study. CD patients were included if they had evidence of quiescent disease as defined by fecal calprotectin level < 150 mcg/g. Persistent symptoms were defined by the CD-PRO2 questionnaire. Active CD (**aCD**), diarrhea-predominant irritable bowel syndrome (**IBS-D**), and healthy controls (**HC**) were included as controls. Stool samples underwent whole genome shotgun metagenomic sequencing.

**Results:** A total of 424 patients were analyzed, including 39 qCD+symptoms, 274 qCD-symptoms, 21 aCD, 40 IBS-D, and 50 HC. Patients with qCD+symptoms had a less diverse microbiome, including significant reductions in Shannon diversity (*P*<.001) and significant differences in microbial community structure (*P*<.0001), compared with qCD-symptoms, IBS-D, and HC. Further, patients with qCD+symptoms showed significant enrichment of bacterial species that are normal inhabitants of the oral microbiome, including *Klebsiella pneumoniae* (q=.003) as well as depletion of important butyrate and indole producers, such as *Eubacterium rectale* (q=.001), *Lachnospiraceae spp*. (q<.0001), and *Faecalibacterium prausnitzii* (q<.0001), compared with qCD-symptoms. Finally, qCD+symptoms showed significant reductions in bacterial *tnaA* genes, which mediate tryptophan metabolism, as well as significant *tnaA* allelic variation, compared with qCD-symptoms.

**Conclusion:** The microbiome in patients with qCD+symptoms show significant changes in diversity, community profile, and composition compared with qCD-symptoms. Future studies will focus on the functional significance of these changes.

**What You Need to Know:** *Background:* Persistent symptoms in quiescent Crohn’s disease (CD) are prevalent and lead to worse outcomes. While changes in the microbial community have been implicated, the mechanisms by which altered microbiota may lead to qCD+symptoms remain unclear.

*Findings:* Quiescent CD patients with persistent symptoms demonstrated significant differences in microbial diversity and composition compared to those without persistent symptoms. Specifically, quiescent CD patients with persistent symptoms were enriched in bacterial species that are normal inhabitants of the oral microbiome but depleted in important butyrate and indole producers compared to those without persistent symptoms.

*Implications for Patient Care:* Alterations in the gut microbiome may be a potential mediator of persistent symptoms in quiescent CD. Future studies will determine whether targeting these microbial changes may improve symptoms in quiescent CD.
