## Supplemental Table 1 for "The Fecal Microbiome in Quiescent Crohn’s Disease with Persistent Gastrointestinal Symptoms Show Enrichment of Oral Microbes But Depletion of Butyrate and Indole Producers"

### Sheet: Supplemental Table 1
species	lfc	se	p_value	q_value
Actinomyces_graevenitzii	2.28336	0.628734	0.000281592	0.00368844
Actinomyces_massiliensis	1.49883	0.455267	0.000994053	0.00623854
Actinomyces_oris	1.6618	0.488465	0.000668727	0.00486834
Actinomyces_viscosus	1.92755	0.553914	0.000501662	0.00415011
Akkermansia_muciniphila	-2.03646	0.792838	0.010212	0.035742
Anaerostipes_hadrus	-1.98105	0.578471	0.000615632	0.00470043
Atopobium_parvulum	2.19018	0.551079	7.05728e-05	0.00142714
Bacteroides_ovatus	-2.42487	0.927503	0.00893823	0.0325351
Bacteroides_uniformis	-2.15233	0.883976	0.0148986	0.0451925
Bacteroides_xylanisolvens	-1.69245	0.681693	0.0130387	0.0413894
Bifidobacterium_breve	3.22909	0.972385	0.000897612	0.00605057
Bilophila_unclassified	2.16126	0.87197	0.01319	0.0413894
Bilophila_wadsworthia	2.2431	0.698517	0.00132169	0.00704478
Clostridium_clostridioforme	2.56655	0.802639	0.0013856	0.00704478
Clostridium_leptum	-2.09345	0.634362	0.000966549	0.00623854
Clostridium_ramosum	2.09993	0.780802	0.00715677	0.0270658
Coprococcus_comes	-2.05115	0.576527	0.000374007	0.00404186
Dorea_formicigenerans	-2.03819	0.637732	0.00139347	0.00704478
Enterococcus_faecalis	2.81466	0.798267	0.000421952	0.00404186
Enterococcus_faecium	1.78063	0.733428	0.0151898	0.0453205
Escherichia_coli	2.31969	0.862119	0.00713063	0.0270658
Eubacterium_biforme	2.14259	0.654934	0.00106996	0.0062817
Eubacterium_eligens	-1.49504	0.518566	0.00393877	0.0166711
Eubacterium_hallii	-2.26531	0.937095	0.0156331	0.0458907
Eubacterium_rectale	-3.40187	0.840569	5.18547e-05	0.0011797
Eubacterium_siraeum	-1.7754	0.312133	1.28564e-08	2.33986e-06
Faecalibacterium_prausnitzii	-3.12811	0.742931	2.5481e-05	0.000662506
Fusobacterium_nucleatum	2.16572	0.765323	0.00465752	0.0188371
Gemella_sanguinis	1.82136	0.555453	0.00104157	0.0062817
Granulicatella_adiacens	1.7549	0.47282	0.00020598	0.00340803
Granulicatella_unclassified	1.88334	0.55909	0.000755545	0.00528882
Holdemania_filiformis	-1.67006	0.555769	0.00265618	0.0120856
Klebsiella_oxytoca	2.61209	0.865803	0.00255323	0.0119151
Klebsiella_pneumoniae	3.9397	1.05917	0.000199517	0.00340803
Lachnospiraceae_bacterium_3_1_46FAA	-1.53881	0.573446	0.00728693	0.0270658
Lachnospiraceae_bacterium_5_1_63FAA	-3.38529	0.61764	4.22915e-08	3.84853e-06
Lachnospiraceae_bacterium_6_1_63FAA	1.53286	0.638956	0.0164395	0.0474918
Lachnospiraceae_bacterium_7_1_58FAA	-1.91109	0.541161	0.000413281	0.00404186
Lactobacillus_gasseri	1.84886	0.605858	0.00227591	0.0109004
Odoribacter_splanchnicus	-1.39972	0.539971	0.00953624	0.0340313
Oscillibacter_unclassified	-3.02505	0.657774	4.24666e-06	0.000193223
Paraprevotella_unclassified	1.52332	0.610784	0.0126301	0.0410479
Prevotella_copri	2.05793	0.764485	0.00710438	0.0270658
Roseburia_hominis	-1.8472	0.73778	0.0122891	0.0406656
Roseburia_inulinivorans	-2.5034	0.567509	1.02795e-05	0.000374175
Rothia_dentocariosa	2.3599	0.560046	2.51153e-05	0.000662506
Rothia_mucilaginosa	2.14126	0.669832	0.00139002	0.00704478
Ruminococcus_lactaris	-1.29542	0.524709	0.0135555	0.0418152
Ruminococcus_obeum	-2.03444	0.710767	0.00420551	0.0173955
Solobacterium_moorei	1.83795	0.523785	0.00044983	0.00409345
Streptococcus_anginosus	2.1325	0.603304	0.000408242	0.00404186
Streptococcus_gordonii	1.62112	0.498121	0.00113602	0.00646111
Streptococcus_infantis	1.41064	0.476943	0.00309979	0.0137601
Streptococcus_intermedius	1.27984	0.3526	0.000283726	0.00368844
Streptococcus_mitis_oralis_pneumoniae	2.07459	0.580354	0.000350637	0.00404186
Streptococcus_mutans	1.20157	0.474501	0.0113326	0.0389159
Streptococcus_parasanguinis	2.86521	0.568667	4.69248e-07	2.84677e-05
Streptococcus_salivarius	1.74623	0.501074	0.000492191	0.00415011
Streptococcus_sanguinis	1.84829	0.539997	0.000619837	0.00470043
Subdoligranulum_sp_4_3_54A2FAA	-1.50203	0.594754	0.0115548	0.038944
Subdoligranulum_unclassified	-2.81582	0.773094	0.000270237	0.00368844
Veillonella_atypica	2.05288	0.670347	0.00219566	0.0108003
Veillonella_dispar	1.69846	0.581153	0.0034716	0.0150436
