## Supplemental Table 2 for "The Fecal Microbiome in Quiescent Crohn’s Disease with Persistent Gastrointestinal Symptoms Show Enrichment of Oral Microbes But Depletion of Butyrate and Indole Producers"

### Sheet: Supplemental Table 2
KEGG_KO	KEGG_GENE	KEGG_NAME	OR	p	q
K01354	ptrB	(GenBank) protease II (oligopeptidase B)	9.75	8.45e-07	0.0039992
K00248	bcd5	(GenBank) Acyl-CoA dehydrogenase, short-chain specific	0.183443	2.9e-06	0.00457644
K11742	NA	(RefSeq) multidrug efflux system protein MdtI	9.29143	2.82e-06	0.00457644
K13609	NA	(GenBank) putative dehydrogenase	8.18956	1.51e-05	0.00648576
K00673	astA	(GenBank) arginine succinyltransferase	21.9333	1.43e-05	0.00648576
K06078	NA	(GenBank) major outer membrane lipoprotein	6.02381	7.08e-06	0.00648576
K02115	atpG	(GenBank) ATP synthase F1 subunit gamma	0.194098	9.5e-06	0.00648576
K10680	nemA	(GenBank) NADH:flavin oxidoreductase/NADH oxidase	15.4483	1.23e-05	0.00648576
K10558	NA	(GenBank) autoinducer 2 ABC transporter ATP-binding protein LsrA	6.33043	1.28e-05	0.00648576
K07224	NA	(GenBank) iron uptake system protein EfeO	21.9333	1.43e-05	0.00648576
K24845	NA	(GenBank) putative peptidase	8.18956	1.51e-05	0.00648576
K12370	NA	(GenBank) dipeptide transporter	7.12	1.83e-05	0.00722109
K02791	malX	(GenBank) PTS system, maltose and glucose-specific IIbc component	12.8276	2.63e-05	0.00779436
K13634	cysB	(GenBank) cys regulon transcriptional activator	12.8276	2.63e-05	0.00779436
K12974	NA	(GenBank) putative lipid A biosynthesis acyltransferase	12.8276	2.63e-05	0.00779436
K00832	tyrB	(GenBank) Aspartate transaminase (Aminotransferase)	7.61538	2.41e-05	0.00779436
K02863	rplA	(GenBank) 50S ribosomal protein L1	0.205049	2.99e-05	0.00833501
K18922	NA	(GenBank) Hok/gef cell toxic protein	27.3871	3.7e-05	0.00971908
K08990	NA	(RefSeq) hypothetical protein	5.20661	4.06e-05	0.0101021
K07401	NA	(GenBank) unnamed protein product; highly similar to putative selenoprotein W-related protein from Erwinia pyrifoliae (tr|D2TB91)	6.66968	5.67e-05	0.0111749
K03288	NA	(RefSeq) major facilitator superfamily permease	6.66968	5.67e-05	0.0111749
K00137	NA	(RefSeq) gamma-aminobutyraldehyde dehydrogenase	10.9557	5.18e-05	0.0111749
K00121	NA	(GenBank) S-(hydroxymethyl)glutathione dehydrogenase/class III alcohol dehydrogenase	10.9557	5.18e-05	0.0111749
K01940	argG	(GenBank) Argininosuccinate synthase	0.216049	5.57e-05	0.0111749
K02871	rplM	(GenBank) 50S ribosomal protein L13	0.232232	6.46e-05	0.0122281
K15553	NA	(GenBank) ABC transporter substrate-binding protein	5.39583	7.68e-05	0.0124845
K00330	nuoA	(GenBank) NADH-quinone oxidoreductase chain	4.41414	8.65e-05	0.0124845
K13638	zntR	(GenBank) unnamed protein product; highly similar to C-terminal region of putative transcriptional regulator, MerR family from Enterobacter cloacae (tr|E3GCK7)	5.73818	8.38e-05	0.0124845
K10218	NA	(GenBank) RraA family protein	8.00649	8.97e-05	0.0124845
K01710	rfbB	(GenBank) dTDP-glucose 4,6-dehydratase	0.241216	9.3e-05	0.0124845
K09024	NA	(GenBank) pyrimidine utilization flavin reductase protein F	9.55172	9.5e-05	0.0124845
K00906	aceK	(GenBank) isocitrate dehydrogenase kinase/phosphatase	9.55172	9.5e-05	0.0124845
K00261	NA	(RefSeq) putative glutamate dehydrogenase	13.0667	7.9e-05	0.0124845
K01818	fucI	(GenBank) fuci: l-fucose isomerase	0.192195	7.88e-05	0.0124845
K07702	NA	(RefSeq) two-component response regulator	5.39583	7.68e-05	0.0124845
K06400	ccrB	(GenBank) cassette chromosome recombinase B	0.241216	9.3e-05	0.0124845
K05836	NA	(RefSeq) histidine utilization repressor	6.66667	0.000114	0.0145713
K05606	mce	(GenBank) Methylmalonyl-CoA epimerase	0.0664683	0.000117	0.0145771
K20492	NA	(GenBank) lantibiotic ABC transporter permease	0.247322	0.000145	0.0171797
K14063	NA	(GenBank) DNA-binding transcriptional activator FeaR	7.3125	0.000144	0.0171797
K01686	uxuA	(GenBank) mannonate dehydratase	0.240578	0.000182	0.019096
K01008	selD	(GenBank) Selenide,water dikinase	0.258696	0.000166	0.019096
K07506	melR	(GenBank) hypothetical protein	5.60577	0.000174	0.019096
K03189	ureG	(GenBank) urease accessory protein UreG	4.78161	0.00019	0.019096
K02371	fabK	(GenBank) putative enoyl-(acyl-carrier-protein) reductase II	0.222146	0.000187	0.019096
K13934	NA	(GenBank) phosphoribosyl-dephospho-CoA transferase	4.78161	0.00019	0.019096
K07402	NA	(GenBank) Xanthine and CO dehydrogenases maturation factor, XdhC/CoxF family	0.219048	0.000176	0.019096
K25307	ptpA	(GenBank) Low molecular weight protein-tyrosine-phosphatase (protein-tyrosine-phosphatase)	0.225287	0.000201	0.0198385
K07486	NA	(GenBank) hypothetical protein	0.251136	0.000216	0.0208342
K13930	mdcB	(GenBank) triphosphoribosyl-dephospho-CoA synthase MdcB	4.992	0.000221	0.0209583
K00448	NA	(GenBank) protocatechuate 3,4-dioxygenase subunit alpha	13.5968	0.000232	0.0215745
K09902	NA	(RefSeq) hypothetical protein	5.83878	0.000248	0.0221577
K15634	NA	(GenBank) histidine phosphatase family protein	5.31868	0.000244	0.0221577
K18325	NA	(GenBank) AraC family transcriptional regulator	4.34783	0.000262	0.0229324
K09972	NA	(GenBank) ABC transporter related protein	22.1094	0.000275	0.0232102
K00432	btuE	(GenBank) glutathione peroxidase	7.58621	0.000271	0.0232102
K03438	mraW	(GenBank) 16S rRNA (cytosine(1402)-N(4))-methyltransferase	0.250313	0.000315	0.0261183
K09018	rutA	(GenBank) Pyrimidine monooxygenase RutA	5.05769	0.000336	0.0274552
K24258	NA	(GenBank) UDP-N-acetylglucosamine 2-epimerase	0.269894	0.000356	0.0275931
K03831	mogA	(GenBank) molybdopterin adenylyltransferase	0.261699	0.000355	0.0275931
K02113	atpH	(GenBank) ATP synthase F0F1 subunit delta	0.261699	0.000355	0.0275931
K15581	hppB	(GenBank) Oligopeptide transport system permease	0.244805	0.000368	0.0281146
K03181	ubiC	(GenBank) chorismate lyase	4.58667	0.000396	0.0297694
K10012	arnC	(GenBank) undecaprenyl-phosphate 4-deoxy-4-formamido-L-arabinose transferase	3.94481	0.000407	0.0301216
K13938	folM	(GenBank) dihydromonapterin reductase	4.28255	0.000425	0.0304685
K15738	NA	(GenBank) ABC transporter	4.07991	0.000427	0.0304685
K15533	NA	(GenBank) 1,3-beta-galactosyl-N-acetylhexosamine phosphorylase	0.277056	0.000431	0.0304685
K01880	glyQS	(GenBank) Glycyl-tRNA synthetase (Glycine--tRNA ligase) (GlyRS)	0.275132	0.000443	0.0308517
K11392	yebU	(GenBank) RNA methyltransferase RsmF	10.8387	0.000468	0.0316643
K15034	NA	(GenBank) peptide chain release factor 1	10.8387	0.000468	0.0316643
K01653	ilvH	(GenBank) hypothetical protein	0.279904	0.000514	0.0324308
K00361	NA	(RefSeq) putative nitrite reductase	5.18519	0.000497	0.0324308
K01876	aspS_1	(GenBank) aspartate--tRNA ligase	0.279904	0.000514	0.0324308
K10538	araH	(GenBank) L-arabinose ABC transporter permease AraH	5.18519	0.000497	0.0324308
K13821	putA	(RefSeq) proline dehydrogenase/delta-1-pyrroline-5-carboxylate dehydrogenase	3.95859	0.000514	0.0324308
K17247	NA	(GenBank) putative sulfite oxidase subunit YedZ	4.40571	0.000521	0.0324491
K05832	NA	(GenBank) ABC superfamily ATP binding cassette transporter, membrane protein	0.275801	0.000536	0.0329558
K07095	NA	(GenBank) hypothetical protein	0.288306	0.000555	0.0336521
K10194	NA	(RefSeq) putative binding-protein-dependent transport systems inner membrane component	4.60096	0.000613	0.0359561
K00339	NA	(GenBank) NADH-quinone oxidoreductase subunit J	0.134454	0.000722	0.0359561
K00568	ubiG	(RefSeq) 3-demethylubiquinone-9 3-methyltransferase	4.90741	0.000684	0.0359561
K02356	efp	(GenBank) Elongation factor P	0.273261	0.000685	0.0359561
K11249	NA	(RefSeq) neutral amino-acid efflux protein	6.27586	0.000656	0.0359561
K09760	NA	(GenBank) Uncharacterized protein conserved in bacteria	0.245084	0.000677	0.0359561
K01704	leuD	(GenBank) 3-isopropylmalate dehydratase small subunit (Isopropylmalate isomerase) (Alpha-IPM isomerase) (IPMI)	0.281481	0.000753	0.0359561
K05781	phnK	(GenBank) phosphonate ABC transporter, ATP-binding protein	34.4242	0.000689	0.0359561
K21699	NA	(GenBank) unnamed protein product; similar to C-terminal region of transcriptional regulator, LysR family from Pseudomonas mendocina (tr|A4XT97)	7.15556	0.000804	0.0359561
K16511	NA	(GenBank) hypothetical protein	0.285254	0.000798	0.0359561
K01259	pip2	(GenBank) Prolyl aminopeptidase	6.27586	0.000656	0.0359561
K03806	ampD	(GenBank) N-acetyl-anhydromuranmyl-L-alanine amidase	7.15556	0.000804	0.0359561
K11737	NA	(GenBank) unnamed protein product; highly similar to C-terminal region of D-serine-D-alanine-glycine transporter from Escherichia coli O55:H7 strain CB9615 - EPEC (tr|D3QLC7)	6.27586	0.000656	0.0359561
K03518	NA	(GenBank) (2Fe-2S)-binding protein	0.290396	0.000762	0.0359561
K13014	arnD	(GenBank) 4-deoxy-4-formamido-L-arabinose-phospho-UDP deformylase	7.15556	0.000804	0.0359561
K03791	NA	(GenBank) endolysin	34.4242	0.000689	0.0359561
K00175	vorA	(GenBank) 2-oxoglutarate oxidoreductase, beta subunit	0.290396	0.000762	0.0359561
K06970	NA	(RefSeq) putative SAM-dependent methyltransferase	34.4242	0.000689	0.0359561
K19226	sapA	(RefSeq) peptide transport periplasmic protein	7.15556	0.000804	0.0359561
K18297	NA	(RefSeq) transcriptional regulator LysR	34.4242	0.000689	0.0359561
K01096	NA	(RefSeq) phosphatidylglycerophosphatase B	7.15556	0.000804	0.0359561
K11105	NA	(GenBank) Na+/H+ antiporter	3.66958	0.000699	0.0359561
K08161	tetA_2	(GenBank) Metal-tetracycline/H(+) antiporter	7.15556	0.000804	0.0359561
K01810	pgi	(GenBank) Glucose-6-phosphate isomerase	0.279255	0.000805	0.0359561
K02502	hisZ	(GenBank) ATP phosphoribosyltransferase regulatory subunit	0.273423	0.000759	0.0359561
K02879	rplQ	(GenBank) LSU ribosomal protein L17p	0.27721	0.000709	0.0359561
K05367	NA	(GenBank) penicillin-binding protein 1C	34.4242	0.000689	0.0359561
K07813	agrB	(GenBank) Accessory gene regulator B.	0.192837	0.000775	0.0359561
K14699	NA	(GenBank) Lipid A export ATP-binding/permease protein MsbA	0.28745	0.000821	0.0362999
K00299	NA	(GenBank) NAD(P)H-dependent FMN reductase	9	0.000858	0.036899
K01429	ureB	(GenBank) urease subunit beta	9	0.000858	0.036899
K02170	NA	(GenBank) carboxylesterase	9	0.000858	0.036899
K03205	NA	(GenBank) hypothetical protein	0.299567	0.000878	0.0374545
K00285	dadA	(GenBank) highly similar to D-amino acid dehydrogenase small subunit from Klebsiella pneumoniae subsp. pneumoniae strain ATCC 700721 - MGH 78578 (sp|A6TAW4)	4.65608	0.000927	0.0391813
K19354	NA	(GenBank) putative glycosyltransferase	5.77188	0.000971	0.0403232
K00799	NA	(GenBank) hypothetical protein	5.77188	0.000971	0.0403232
K02926	rplD	(GenBank) 50S ribosomal protein L4	0.297328	0.00100234	0.041253
K24866	sirC	(GenBank) putative siroheme synthase	0.309179	0.00103635	0.042285
K01677	ttdA_1	(GenBank) L(+)-tartrate dehydratase subunit alpha	0.273933	0.00135217	0.0466314
K07216	NA	(GenBank) hemerythrin-like metal-binding domain	0.289286	0.00142433	0.0466314
K03608	minE	(GenBank) cell division topological specificity factor MinE	0.273933	0.00135217	0.0466314
K21910	NA	(GenBank) triose-phosphate isomerase	10.9766	0.00138217	0.0466314
K11258	ilvM	(GenBank) acetolactate synthase 2 regulatory subunit	Inf	0.00140949	0.0466314
K02939	rplI	(GenBank) 50S ribosomal protein L9	0.318408	0.00138337	0.0466314
K03521	fixA_(ydiQ)	(GenBank) Electron transfer flavoprotein (FixA protein)	0.31306	0.00126215	0.0466314
K08968	msrC	(GenBank) Free methionine-R-sulfoxide reductase	4.04274	0.00137148	0.0466314
K13301	NA	(RefSeq) secretion monitor	7.68664	0.00145815	0.0466314
K01525	apaH	(RefSeq) diadenosine tetraphosphatase	3.795	0.00140906	0.0466314
K12972	ghrA	(GenBank) glyoxylate/hydroxypyruvate reductase A	7.68664	0.00145815	0.0466314
K01868	thrS	(GenBank) Threonyl-tRNA synthetase (Threonine--tRNA ligase) (ThrRS)	0.307692	0.00143972	0.0466314
K03787	surE	(GenBank) 5'-3' exonuclease	0.204688	0.00139366	0.0466314
K10017	hisP	(GenBank) ATP-binding component of histidine transport	Inf	0.00140949	0.0466314
K02916	rpmI	(GenBank) 50S ribosomal protein L35	0.0837246	0.00119698	0.0466314
K03321	NA	(GenBank) probable sulfate permease	0.285241	0.00138834	0.0466314
K00647	NA	(GenBank) 3-oxoacyl-[acp] synthase I	7.68664	0.00145815	0.0466314
K06405	NA	(GenBank) Stage V sporulation protein AC (SpoVAC)	0.298941	0.00130658	0.0466314
K01734	mgsA	(GenBank) methylglyoxal synthase	0.270455	0.00137646	0.0466314
K03610	minC	(GenBank) septum site-determining protein MinC	0.262935	0.00128035	0.0466314
K00641	pf3022	(GenBank) Homoserine O-acetyltransferase	0.141463	0.00121902	0.0466314
K25864	NA	(GenBank) EnvZ/OmpR regulon moderator	6.41667	0.00125124	0.0466314
K00145	argC	(GenBank) N-acetyl-gamma-glutamyl-phosphate reductase (AGPR) (N-acetyl-glutamate semialdehyde dehydrogenase) (NAGSA dehydrogenase)	0.305681	0.00116461	0.0466314
K19083	NA	(GenBank) ABC-type antimicrobial peptide transport system, ATPase component	0.259259	0.00126646	0.0466314
K05952	nqrM	(GenBank) (Na+)-NQR maturation NqrM	Inf	0.00140949	0.0466314
K07248	aldA	(RefSeq) aldA, aldehyde dehydrogenase A	10.9766	0.00138217	0.0466314
K09612	NA	(GenBank) hypothetical protein	7.68664	0.00145815	0.0466314
K13479	NA	(GenBank) xanthine dehydrogenase	7.68664	0.00145815	0.0466314
K09476	NA	(RefSeq) outer membrane protein 1A/OmpK35 porin	7.68664	0.00145815	0.0466314
K10202	NA	(GenBank) carbohydrate ABC transporter membrane protein 2, CUT1 family (TC 3.A.1.1.-)	0.297273	0.0011559	0.0466314
K02456	gspG	(GenBank) hypothetical protein	10.9766	0.00138217	0.0466314
K23254	NA	(GenBank) haloacid dehalogenase	3.63063	0.00137162	0.0466314
K03977	der_2	(GenBank) hypothetical protein	0.314314	0.001506	0.0478383
K13919	pduD	(GenBank) propanediol/glycerol family dehydratase medium subunit	3.36648	0.00158486	0.0493497
K04104	NA	(GenBank) acetyl-CoA carboxylase carboxyl transferase subunit beta	0.306268	0.00158456	0.0493497
K08234	NA	(GenBank) Lactoylglutathione lyase related lyase	0.306268	0.00158456	0.0493497
